# Enhancing Infectious Intestinal Disease diagnosis through metagenomic and metatranscriptomic sequencing of over 1000 human diarrhoeal samples

**DOI:** 10.1101/2023.04.03.23288067

**Authors:** Edward Cunningham-Oakes, Blanca M. Perez-Sepulveda, Yan Li, Jay C. D. Hinton, Charlotte A. Nelson, K. Marie McIntyre, Maya Wardeh, Sam Haldenby, Richard Gregory, Miren Iturriza-Gómara, Christiane Hertz-Fowler, Sarah J. O’Brien, Nigel A. Cunliffe, Alistair C. Darby the INTEGRATE consortium

## Abstract

Fundamental issues in the traditional surveillance of diarrhoeal disease need to be addressed. The limitations of traditional microbiological diagnostic methods often mean that the cause of diarrhoea remains unknown, especially for novel or difficult-to-isolate pathogens. Sequencing samples directly, without isolating pathogens, would address this issue. However, we must ensure that sequencing also captures pathogens that are detectable using current diagnostic methods.

We show that metagenomic and metatranscriptomic approaches can effectively detect nine gastrointestinal pathogens in the UK. Metatranscriptomics shows increased sensitivity of detection for pathogens like *Campylobacter*, *Clostridioides difficile*, *Cryptosporidium* and *Giardia*, while metagenomics is more effective for detecting pathogens such as *Adenovirus*, pathogenic *Escherichia coli*, *Salmonella*, *Shigella*, and *Yersinia enterocolitica*. Certain pathogens were detected by both metagenomic and metatranscriptomic sequencing. Metatranscriptomics gave near-complete genome coverage for Human mastadenovirus F and detected *Cryptosporidium* via capture of *Cryptosporidium parvum* virus (CSpV1). A comprehensive transcriptomic profile of *Salmonella* Enteritidis was recovered from the stool of a patient with a laboratory-confirmed *Salmonella* infection.

This study highlights the power of direct sequencing of human samples to augment GI pathogen surveillance and clinical diagnostics. Metatranscriptomics was best for capturing a wide breadth of pathogens and was more sensitive for this purpose. We propose that metatranscriptomics should be considered for future surveillance of gastrointestinal pathogens. This study has generated a rich data resource of paired metagenomic and metatranscriptomic datasets, direct from over 1000 patient stool samples. We have made these data publicly available to promote the improved understanding of pathogens associated with infectious intestinal diseases.
