## Supplementary File 2: Coefficient value matrix generated using values extracted from Maaslin2 analysis to generate Figure 2 and Supplementary Figure 1 for "Enhancing Infectious Intestinal Disease diagnosis through metagenomic and metatranscriptomic sequencing of over 1000 human diarrhoeal samples"

Reads	Adenovirus_culture-based	Adenovirus_PCR-based	Astrovirus_culture-based	Astrovirus_PCR-based	Norovirus_GI_GII_culture-based	Norovirus_GI_GII_PCR-based	Rotavirus_A_culture-based	Rotavirus_A_PCR-based	Sapovirus_culture-based	Sapovirus_PCR-based	Campylobacter_culture-based	Campylobacter_PCR-based	C._difficile_culture-based	C._difficile_PCR-based	Salmonella_culture-based	Salmonella_PCR-based	Shigella_culture-based	Shigella_PCR-based	V._cholerae_culture-based	V._cholerae_PCR-based	Y._enterocolitica_culture-based	Y._enterocolitica_PCR-based	Cryptosporidium_culture-based	Cryptosporidium_PCR-based	E._histolytica_culture-based	E._histolytica_PCR-based	Giardia_culture-based	Giardia_PCR-based
Adenoviridae_DNA	NA	10.94342078	NA	NA	-10.60356847	-0.321467628	3.875923568	-0.9681595	-13.72841328	0.623302204	0.007264205	-0.232004511	-2.130112428	-0.200387599	-0.175979327	-1.87225963	-0.366986639	0.659896976	NA	NA	NA	-5.457931973	-1.181541355	-0.354321808	NA	-1.861894658	1.499885683	-0.597921623
Adenoviridae_RNA	NA	6.983081817	NA	NA	-12.67000958	0.492667918	2.354481752	-0.716905529	-8.501029533	-0.220209814	-0.867459695	-0.612671451	-0.369823745	1.140994507	1.464023957	-1.001546347	-0.877955406	0.149305397	NA	NA	NA	-2.363134979	-1.528568625	-0.455259599	NA	-0.566339029	-1.973004445	0.361603062
Astroviridae_DNA	NA	NA	NA	NA	NA	NA	NA	NA	NA	NA	NA	NA	NA	NA	NA	NA	NA	NA	NA	NA	NA	NA	NA	NA	NA	NA	NA	NA
Astroviridae_RNA	NA	-0.628551663	NA	NA	5.27059813	1.890323654	0.102022529	-0.945037905	-0.9020541	0.559093989	-0.508143758	-0.813269842	0.265554272	0.322858586	0.610991761	-0.359314955	-2.339525387	-0.842550774	NA	NA	NA	1.349003374	-2.12282634	-1.590503019	NA	-0.86244564	-2.825927877	-1.092616458
Norovirus_DNA	NA	NA	NA	NA	NA	NA	NA	NA	NA	NA	NA	NA	NA	NA	NA	NA	NA	NA	NA	NA	NA	NA	NA	NA	NA	NA	NA	NA
Norovirus_RNA	NA	-2.598906784	NA	NA	12.11715068	14.2010898	-5.410760448	0.533853922	-5.191980204	-1.451787407	-1.054523046	-1.395232604	0.166662465	2.278897196	-2.1173229	-2.255152228	-1.296596874	-1.32494976	NA	NA	NA	-3.148564925	-2.050117054	-1.695381391	NA	-2.552948213	-0.15973004	-0.657966893
Rotavirus_A_DNA	NA	NA	NA	NA	NA	NA	NA	NA	NA	NA	NA	NA	NA	NA	NA	NA	NA	NA	NA	NA	NA	NA	NA	NA	NA	NA	NA	NA
Rotavirus_A_RNA	NA	2.203409985	NA	NA	2.072777834	0.188162614	22.28326162	21.96646346	-2.072777834	-0.74129076	0.139422422	0.097059281	-0.267232614	-0.539304131	-0.842295802	0.643906398	-1.051487296	-0.664746003	NA	NA	NA	-1.068227392	-1.083973003	-0.874437869	NA	-1.074643172	-0.874599777	0.101447879
Sapovirus_DNA	NA	NA	NA	NA	NA	NA	NA	NA	NA	NA	NA	NA	NA	NA	NA	NA	NA	NA	NA	NA	NA	NA	NA	NA	NA	NA	NA	NA
Sapovirus_RNA	NA	-0.842433238	NA	NA	0.847603409	-0.195338366	-4.196801952	-0.447508318	18.85394826	9.101369041	-0.043204935	-0.208017824	-0.373215029	-1.158159809	-0.483393934	1.237306611	-0.021957834	-0.140513885	NA	NA	NA	-1.323259728	-1.008249789	-0.688356481	NA	2.054721057	-0.586491036	-0.165934077
Campylobacter_DNA	NA	-2.345702544	NA	NA	0.019903518	-0.834718852	-0.012346222	-0.471681116	-3.066462232	-0.915998905	2.617306554	1.757924412	-0.3381267	-1.487454145	-1.451975414	-1.20972394	-0.399066996	0.555516111	NA	NA	NA	1.166019112	-0.481829059	-0.32273409	NA	-3.140090221	0.245273999	0.840691915
Campylobacter_RNA	NA	-2.697704301	NA	NA	-1.98223494	-0.806376572	-1.479666772	-1.308880978	-0.614887068	-0.018716331	4.660654798	3.388040304	-0.078424024	-1.279975284	-0.959718821	-0.564744159	-2.736061446	0.729954322	NA	NA	NA	1.845719893	-0.766463028	-0.445978703	NA	-2.694285651	-0.239425904	0.250033352
C._difficile_DNA	NA	-1.992444999	NA	NA	1.794277074	-0.477158816	0.785260686	-0.479134936	-4.480721255	-0.978865691	-1.409782516	-0.940652209	-0.11927116	-0.020190791	-2.019118701	-1.657379484	-0.296687413	0.132846911	NA	NA	NA	1.632181638	0.442422221	0.087785676	NA	-2.293191745	0.626125289	1.276049407
C._difficile_RNA	NA	-1.363049086	NA	NA	5.014399334	-0.475157431	-0.150389189	-2.062802321	-2.079256392	-0.567160723	-0.51859017	-0.462673262	2.534472093	2.216217847	-0.541972581	-0.796999684	-0.932332324	-0.576823939	NA	NA	NA	2.745848163	-0.12940748	-0.401668702	NA	-0.871038621	-0.09148268	0.594471286
E. coli DNA	NA	1.184779226	NA	NA	0.132593819	0.016037943	4.68730457	0.863381757	-0.938795574	-0.782483057	1.58125238	1.297420973	1.818636989	1.131399016	1.253833106	0.475076185	2.563365543	2.042369808	NA	NA	NA	3.870678771	-0.971621487	-0.820901426	NA	-0.134941224	-0.156655222	-0.941040757
E. coli RNA	NA	0.359314953	NA	NA	4.01731258	0.521908148	6.213725663	0.94662508	0.655934087	-0.857914856	1.250416068	0.570169049	1.144249145	0.997945379	1.292681151	0.468837964	0.37543193	-0.44940434	NA	NA	NA	4.946992939	0.268449815	-0.257694045	NA	-1.028566631	-0.708175489	-0.810439579
Salmonella_DNA	NA	0.28129837	NA	NA	1.281521463	-0.276697684	2.512948572	-0.083700734	-1.28483444	-0.661025301	1.372500929	1.217703894	0.831548822	1.17142491	5.341559533	1.363637381	2.353909654	2.491709579	NA	NA	NA	5.369960171	-0.750540924	-0.564720253	NA	2.365743183	1.724294729	-0.719847053
Salmonella_RNA	NA	-0.917691646	NA	NA	4.300171136	-0.243473762	1.891633283	-0.501809018	-0.640109313	-0.522398771	0.11961281	0.183012992	0.250980713	-0.264972473	3.507784837	0.816597594	-1.50224462	-0.697724202	NA	NA	NA	2.295541878	0.188759351	-0.184787244	NA	1.438328538	-0.241838319	0.042656975
Shigella_DNA	NA	0.092503947	NA	NA	3.892908463	0.317452645	4.501837391	1.413904228	-0.448192421	-0.871675655	1.956288851	1.549870184	3.209729853	2.104833886	2.355260637	1.048409639	8.276943652	4.721775315	NA	NA	NA	5.113526789	-1.349006744	-0.653514576	NA	0.936068051	0.247568253	-1.934721511
Shigella_RNA	NA	-0.193476363	NA	NA	3.243038494	0.077486611	3.514487776	0.004586549	-0.550739365	-0.616600123	0.511053155	0.256734054	1.114325381	0.43374991	0.958288872	0.174022423	0.7848255	0.21542602	NA	NA	NA	3.367659227	0.712960147	0.114742094	NA	-1.068178772	-0.238807089	-0.499296619
V._cholerae_DNA	NA	NA	NA	NA	NA	NA	NA	NA	NA	NA	NA	NA	NA	NA	NA	NA	NA	NA	NA	NA	NA	NA	NA	NA	NA	NA	NA	NA
V._cholerae_RNA	NA	-0.65338035	NA	NA	5.203664985	-0.526925852	0.834537521	-1.238014616	-0.13111539	-0.373270665	-0.145415165	0.162063986	-0.386021466	-0.668226079	0.374135826	-0.123207593	-2.419875826	-1.194573303	NA	NA	NA	-2.851279538	0.197485115	-0.114160769	NA	-0.725655034	0.290365076	0.582699265
Y._enterocolitica_DNA	NA	0.439872035	NA	NA	-9.23E-15	0.431297279	1.872359774	0.490726165	0	-0.332490941	0.631289339	0.206182132	0.144928766	0.531110345	0.742939316	0.031055715	0.41075572	0.4551086	NA	NA	NA	11.7954543	0.160562807	-0.012420371	NA	0.196164627	1.024278334	-0.004113072
Y._enterocolitica_RNA	NA	-1.274131561	NA	NA	4.757848606	-0.348974092	0.765707347	-1.666009337	-2.080963756	-0.518058296	0.162654243	0.20614398	-0.059834969	-0.611335003	0.336042305	-0.076704625	-3.139130826	-0.952110696	NA	NA	NA	10.80507398	0.120509452	-0.207770587	NA	-1.364854779	0.945080513	0.518681333
Cryptosporidium_DNA	NA	NA	NA	NA	NA	NA	NA	NA	NA	NA	NA	NA	NA	NA	NA	NA	NA	NA	NA	NA	NA	NA	NA	NA	NA	NA	NA	NA
Cryptosporidium_RNA	NA	1.782183395	NA	NA	10.11636059	-0.045474239	-0.825150533	-0.335151593	-6.319271506	0.329600232	-0.214999225	-0.456642878	-0.58885445	-0.711826829	-0.139708567	0.442641405	0.128814551	0.122059504	NA	NA	NA	-0.99567756	14.39527568	13.7556828	NA	-0.053544749	2.537904	-0.332570813
E._histolytica_DNA	NA	NA	NA	NA	NA	NA	NA	NA	NA	NA	NA	NA	NA	NA	NA	NA	NA	NA	NA	NA	NA	NA	NA	NA	NA	NA	NA	NA
E._histolytica_RNA	NA	NA	NA	NA	NA	NA	NA	NA	NA	NA	NA	NA	NA	NA	NA	NA	NA	NA	NA	NA	NA	NA	NA	NA	NA	NA	NA	NA
Giardia_DNA	NA	NA	NA	NA	NA	NA	NA	NA	NA	NA	NA	NA	NA	NA	NA	NA	NA	NA	NA	NA	NA	NA	NA	NA	NA	NA	NA	NA
Giardia_RNA	NA	NA	NA	NA	NA	NA	NA	NA	NA	NA	NA	NA	NA	NA	NA	NA	NA	NA	NA	NA	NA	NA	NA	NA	NA	NA	NA	NA
