## Supplementary File 3: Adjusted p-values generated using values extracted from Maaslin2 analysis to generate Figure 2 and Supplementary Figure 1. for "Enhancing Infectious Intestinal Disease diagnosis through metagenomic and metatranscriptomic sequencing of over 1000 human diarrhoeal samples"

Reads	Adenovirus_culture-based	Adenovirus_PCR-based	Astrovirus_culture-based	Astrovirus_PCR-based	Norovirus_GI_GII_culture-based	Norovirus_GI_GII_PCR-based	Rotavirus_A_culture-based	Rotavirus_A_PCR-based	Sapovirus_culture-based	Sapovirus_PCR-based	Campylobacter_culture-based	Campylobacter_PCR-based	C._difficile_culture-based	C._difficile_PCR-based	Salmonella_culture-based	Salmonella_PCR-based	Shigella_culture-based	Shigella_PCR-based	V._cholerae_culture-based	V._cholerae_PCR-based	Y._enterocolitica_culture-based	Y._enterocolitica_PCR-based	Cryptosporidium_culture-based	Cryptosporidium_PCR-based	E._histolytica_culture-based	E._histolytica_PCR-based	Giardia_culture-based	Giardia_PCR-based
Adenoviridae_DNA	NA	2.19E-10	NA	NA	0.948406906	0.689332779	0.92451001	0.748292862	0.339140838	0.347123674	0.994442823	0.69234558	0.397000619	0.869145403	0.974626804	0.015307762	0.966861767	0.929425658	NA	NA	NA	0.886000183	0.703578681	0.913317011	NA	0.670100511	0.632136276	0.405874041
Adenoviridae_RNA	NA	0.000340587	NA	NA	0.878478043	0.55887207	0.86652276	0.483441788	0.833884232	0.812332315	0.207038737	0.28966328	0.951847892	0.356737639	0.81543969	0.465081897	0.922878515	0.987162393	NA	NA	NA	0.878537645	0.985264915	0.999395627	NA	0.940488002	0.556234785	0.652558146
Astroviridae_DNA	NA	NA	NA	NA	NA	NA	NA	NA	NA	NA	NA	NA	NA	NA	NA	NA	NA	NA	NA	NA	NA	NA	NA	NA	NA	NA	NA	NA
Astroviridae_RNA	NA	0.908491667	NA	NA	0.878478043	0.03667654	0.992325107	0.48491286	1	0.622049316	0.652446507	0.288590847	0.964255274	0.892712642	0.933843088	0.875078478	0.909188494	0.979201639	NA	NA	NA	0.880973535	0.985264915	0.999395627	NA	0.930715411	0.502116958	0.25751429
Norovirus_DNA	NA	NA	NA	NA	NA	NA	NA	NA	NA	NA	NA	NA	NA	NA	NA	NA	NA	NA	NA	NA	NA	NA	NA	NA	NA	NA	NA	NA
Norovirus_RNA	NA	0.732025129	NA	NA	0.780583235	6.84E-133	0.86652276	0.742044913	0.833884232	0.231442637	0.352298086	0.089005549	0.98434616	0.235097242	0.81543969	0.223212825	0.927379062	0.970290835	NA	NA	NA	0.878537645	0.985264915	0.999395627	NA	0.87961186	0.979077545	0.597562803
Rotavirus_A_DNA	NA	NA	NA	NA	NA	NA	NA	NA	NA	NA	NA	NA	NA	NA	NA	NA	NA	NA	NA	NA	NA	NA	NA	NA	NA	NA	NA	NA
Rotavirus_A_RNA	NA	0.732025129	NA	NA	0.878478043	0.861644867	2.96E-14	3.12E-235	0.833884232	0.382232914	0.893093454	0.913125999	0.944641754	0.725030132	0.869076602	0.682212426	0.912836459	0.979201639	NA	NA	NA	0.880973535	0.985264915	0.999395627	NA	0.885512572	0.842054688	0.914317274
Sapovirus_DNA	NA	NA	NA	NA	NA	NA	NA	NA	NA	NA	NA	NA	NA	NA	NA	NA	NA	NA	NA	NA	NA	NA	NA	NA	NA	NA	NA	NA
Sapovirus_RNA	NA	0.816793679	NA	NA	0.929796222	0.857128729	0.86652276	0.682847706	0.469221523	2.98E-103	0.967397902	0.795578101	0.897225119	0.38105664	0.933843088	0.363970932	0.998101807	0.987162393	NA	NA	NA	0.878537645	0.985264915	0.999395627	NA	0.87961186	0.904007862	0.853618145
Campylobacter_DNA	NA	0.436959446	NA	NA	1	0.05955855	0.997252337	0.782444062	0.60779684	0.040707443	2.93E-13	2.36E-09	0.877031336	0.048457214	0.331177233	0.035130792	0.944180144	0.914766475	NA	NA	NA	0.886000183	0.790291271	0.913317011	NA	0.06273855	0.944446466	0.082107548
Campylobacter_RNA	NA	0.665804932	NA	NA	0.831181432	0.180498916	0.86652276	0.138921446	0.931143974	0.983923258	1.66E-39	1.30E-30	0.988477652	0.203584188	0.819568401	0.649413414	0.909188494	0.967182895	NA	NA	NA	0.878537645	0.985264915	0.999395627	NA	0.767974789	0.94830621	0.711732949
C._difficile_DNA	NA	0.488050161	NA	NA	0.948406906	0.275077515	0.92451001	0.771994491	0.5151561	0.014927459	5.08E-05	0.00120502	0.939564685	0.982664513	0.132690991	0.000706702	0.956122349	0.961523765	NA	NA	NA	0.886000183	0.789291652	0.971092845	NA	0.19877787	0.785830226	0.002987102
C._difficile_RNA	NA	0.732025129	NA	NA	0.878478043	0.37695606	0.969005106	0.003936575	0.865422605	0.309495552	0.292225198	0.234869889	0.160599709	0.000562608	0.872164727	0.371890391	0.909188494	0.971206339	NA	NA	NA	0.878537645	0.990938732	0.999395627	NA	0.87961186	0.975960626	0.238050164
E. coli DNA	NA	0.642527981	NA	NA	0.980968943	0.979937847	0.92451001	0.748292862	0.73726749	0.088885539	4.07E-05	4.24E-05	0.419175816	0.149519583	0.443740236	0.576235538	0.818217284	0.454572775	NA	NA	NA	0.886000183	0.703578681	0.747091145	NA	0.9622585	0.964773917	0.050337851
E. coli RNA	NA	0.911630451	NA	NA	0.318926243	0.398254216	0.86652276	0.249252519	0.933794411	0.149266051	0.006581223	0.184195552	0.806952796	0.302081629	0.81543969	0.693229382	0.964714163	0.979201639	NA	NA	NA	0.878537645	0.990263441	0.999395627	NA	0.87961186	0.823090783	0.143333069
Salmonella_DNA	NA	0.913401036	NA	NA	0.950020667	0.73354532	0.92451001	0.971838017	0.591857868	0.30487691	0.013237458	0.005212293	0.709562595	0.259172553	1.82E-05	0.099612103	0.872681083	0.53183956	NA	NA	NA	0.886000183	0.760286348	0.907712407	NA	0.505053944	0.558874179	0.294150257
Salmonella_RNA	NA	0.732025129	NA	NA	0.878478043	0.611209153	0.86652276	0.382665048	0.95598962	0.231065124	0.823756434	0.637489222	0.939324968	0.747891193	2.72E-07	0.219514016	0.909188494	0.961184065	NA	NA	NA	0.878537645	0.990263441	0.999395627	NA	0.87961186	0.924433974	0.933469303
Shigella_DNA	NA	0.97893662	NA	NA	0.948406906	0.767112378	0.92451001	0.748292862	0.98577712	0.309700818	0.007095458	0.008207779	0.397000619	0.139170677	0.410596646	0.452515329	0.19395649	0.187567841	NA	NA	NA	0.886000183	0.708794905	0.913317011	NA	0.855319999	0.970264647	0.023053297
Shigella_RNA	NA	0.942483411	NA	NA	0.878478043	0.906563967	0.86652276	0.994627792	0.941232339	0.201368485	0.243426418	0.526223209	0.806952796	0.610323955	0.81543969	0.869628327	0.909188494	0.980864437	NA	NA	NA	0.878537645	0.985264915	0.999395627	NA	0.87961186	0.933901787	0.274666192
V._cholerae_DNA	NA	NA	NA	NA	NA	NA	NA	NA	NA	NA	NA	NA	NA	NA	NA	NA	NA	NA	NA	NA	NA	NA	NA	NA	NA	NA	NA	NA
V._cholerae_RNA	NA	0.751923886	NA	NA	0.392630204	0.276599629	0.86652276	0.068250446	1	0.478256403	0.811675223	0.727231999	0.901207381	0.411058135	0.910616884	0.910944028	0.909188494	0.961184065	NA	NA	NA	0.878537645	0.9905061	0.999395627	NA	0.87961186	0.921513846	0.205815693
Y._enterocolitica_DNA	NA	0.668350708	NA	NA	0.948406906	0.089894961	0.92451001	0.748292862	1	0.21539459	0.005561866	0.344105066	0.920379605	0.232238098	0.410596646	0.970438297	0.892511119	0.85461418	NA	NA	NA	2.41E-11	0.875162671	0.990300418	NA	0.899191796	0.344770359	0.989553231
Y._enterocolitica_RNA	NA	0.732025129	NA	NA	0.175232666	0.579937859	0.86652276	0.031796016	0.865422605	0.3838598	0.815989325	0.699082864	0.990425236	0.531822311	0.935010721	0.962573746	0.909188494	0.961184065	NA	NA	NA	0.007733515	0.990938732	0.999395627	NA	0.87961186	0.719961223	0.349374932
Cryptosporidium_DNA	NA	NA	NA	NA	NA	NA	NA	NA	NA	NA	NA	NA	NA	NA	NA	NA	NA	NA	NA	NA	NA	NA	NA	NA	NA	NA	NA	NA
Cryptosporidium_RNA	NA	0.732025129	NA	NA	0.878478043	0.95629356	0.86652276	0.724821326	0.833884232	0.680293041	0.806818877	0.421201347	0.83901843	0.564969324	0.979750731	0.759844659	0.992759254	0.987162393	NA	NA	NA	0.878537645	8.61E-84	1.96E-174	NA	0.996742191	0.282359945	0.652222286
E._histolytica_DNA	NA	NA	NA	NA	NA	NA	NA	NA	NA	NA	NA	NA	NA	NA	NA	NA	NA	NA	NA	NA	NA	NA	NA	NA	NA	NA	NA	NA
E._histolytica_RNA	NA	NA	NA	NA	NA	NA	NA	NA	NA	NA	NA	NA	NA	NA	NA	NA	NA	NA	NA	NA	NA	NA	NA	NA	NA	NA	NA	NA
Giardia_DNA	NA	NA	NA	NA	NA	NA	NA	NA	NA	NA	NA	NA	NA	NA	NA	NA	NA	NA	NA	NA	NA	NA	NA	NA	NA	NA	NA	NA
Giardia_RNA	NA	NA	NA	NA	NA	NA	NA	NA	NA	NA	NA	NA	NA	NA	NA	NA	NA	NA	NA	NA	NA	NA	NA	NA	NA	NA	NA	NA
