## Supplementary File 4: Genome coverage of diarrheal-associated Adenovirus in metagenomic and metatranscriptomic data. for "Enhancing Infectious Intestinal Disease diagnosis through metagenomic and metatranscriptomic sequencing of over 1000 human diarrhoeal samples"

Sample	Study	Moltype	gene	startpos	endpos	numreads	covbases	coverage	meandepth	meanbaseq	meanmapq
Study_1680_DNA	1680	DNA	control protein E1A	1	750	0	0	0	0	0	0
Study_1680_RNA	1680	RNA	control protein E1A	1	750	0	0	0	0	0	0
Study_3359_DNA	3359	DNA	control protein E1A	1	750	0	0	0	0	0	0
Study_3359_RNA	3359	RNA	control protein E1A	1	750	0	0	0	0	0	0
Study_5638_DNA	5638	DNA	control protein E1A	1	750	76133	750	100	14403.5	38.4	60
Study_5638_RNA	5638	RNA	control protein E1A	1	750	461	748	99.7333	89.1107	36.9	60
Study_6229_DNA	6229	DNA	control protein E1A	1	750	0	0	0	0	0	0
Study_6229_RNA	6229	RNA	control protein E1A	1	750	0	0	0	0	0	0
Study_6354_DNA	6354	DNA	control protein E1A	1	750	0	0	0	0	0	0
Study_6354_RNA	6354	RNA	control protein E1A	1	750	0	0	0	0	0	0
Study_6939_DNA	6939	DNA	control protein E1A	1	750	0	0	0	0	0	0
Study_6939_RNA	6939	RNA	control protein E1A	1	750	0	0	0	0	0	0
Study_6985_DNA	6985	DNA	control protein E1A	1	750	202323	750	100	37841.6	38.9	60
Study_6985_RNA	6985	RNA	control protein E1A	1	750	59	750	100	10.8973	38.5	60
Study_7682_DNA	7682	DNA	control protein E1A	1	750	0	0	0	0	0	0
Study_7682_RNA	7682	RNA	control protein E1A	1	750	0	0	0	0	0	0
Study_8184_DNA	8184	DNA	control protein E1A	1	750	0	0	0	0	0	0
Study_8184_RNA	8184	RNA	control protein E1A	1	750	0	0	0	0	0	0
Study_1680_DNA	1680	DNA	control protein E1B 19K	1	504	0	0	0	0	0	0
Study_1680_RNA	1680	RNA	control protein E1B 19K	1	504	0	0	0	0	0	0
Study_3359_DNA	3359	DNA	control protein E1B 19K	1	504	8	187	37.1032	1.07738	33.6	60
Study_3359_RNA	3359	RNA	control protein E1B 19K	1	504	0	0	0	0	0	0
Study_5638_DNA	5638	DNA	control protein E1B 19K	1	504	40219	504	100	11353.5	38.3	56.9
Study_5638_RNA	5638	RNA	control protein E1B 19K	1	504	237	504	100	68.0714	37.2	58.5
Study_6229_DNA	6229	DNA	control protein E1B 19K	1	504	0	0	0	0	0	0
Study_6229_RNA	6229	RNA	control protein E1B 19K	1	504	0	0	0	0	0	0
Study_6354_DNA	6354	DNA	control protein E1B 19K	1	504	1	116	23.0159	0.230159	26.6	60
Study_6354_RNA	6354	RNA	control protein E1B 19K	1	504	0	0	0	0	0	0
Study_6939_DNA	6939	DNA	control protein E1B 19K	1	504	0	0	0	0	0	0
Study_6939_RNA	6939	RNA	control protein E1B 19K	1	504	0	0	0	0	0	0
Study_6985_DNA	6985	DNA	control protein E1B 19K	1	504	115910	504	100	32524.5	38.8	57.2
Study_6985_RNA	6985	RNA	control protein E1B 19K	1	504	92	483	95.8333	25.3591	38.6	58.7
Study_7682_DNA	7682	DNA	control protein E1B 19K	1	504	0	0	0	0	0	0
Study_7682_RNA	7682	RNA	control protein E1B 19K	1	504	0	0	0	0	0	0
Study_8184_DNA	8184	DNA	control protein E1B 19K	1	504	4	181	35.9127	0.597222	31.5	60
Study_8184_RNA	8184	RNA	control protein E1B 19K	1	504	0	0	0	0	0	0
Study_1680_DNA	1680	DNA	control protein E1B 55K	1	1431	0	0	0	0	0	0
Study_1680_RNA	1680	RNA	control protein E1B 55K	1	1431	0	0	0	0	0	0
Study_3359_DNA	3359	DNA	control protein E1B 55K	1	1431	16	287	20.0559	0.820405	32.6	56.3
Study_3359_RNA	3359	RNA	control protein E1B 55K	1	1431	0	0	0	0	0	0
Study_5638_DNA	5638	DNA	control protein E1B 55K	1	1431	212025	1431	100	21056.8	38.1	59.4
Study_5638_RNA	5638	RNA	control protein E1B 55K	1	1431	1391	1429	99.8602	141.097	36.7	59.8
Study_6229_DNA	6229	DNA	control protein E1B 55K	1	1431	0	0	0	0	0	0
Study_6229_RNA	6229	RNA	control protein E1B 55K	1	1431	0	0	0	0	0	0
Study_6354_DNA	6354	DNA	control protein E1B 55K	1	1431	6	192	13.4172	0.343117	30.7	60
Study_6354_RNA	6354	RNA	control protein E1B 55K	1	1431	0	0	0	0	0	0
Study_6939_DNA	6939	DNA	control protein E1B 55K	1	1431	0	0	0	0	0	0
Study_6939_RNA	6939	RNA	control protein E1B 55K	1	1431	0	0	0	0	0	0
Study_6985_DNA	6985	DNA	control protein E1B 55K	1	1431	475430	1431	100	47001.2	38.5	59.3
Study_6985_RNA	6985	RNA	control protein E1B 55K	1	1431	212	1403	98.0433	20.9525	38	60
Study_7682_DNA	7682	DNA	control protein E1B 55K	1	1431	0	0	0	0	0	0
Study_7682_RNA	7682	RNA	control protein E1B 55K	1	1431	0	0	0	0	0	0
Study_8184_DNA	8184	DNA	control protein E1B 55K	1	1431	27	219	15.304	1.52481	34.1	60
Study_8184_RNA	8184	RNA	control protein E1B 55K	1	1431	0	0	0	0	0	0
Study_1680_DNA	1680	DNA	capsid protein IX	1	399	0	0	0	0	0	0
Study_1680_RNA	1680	RNA	capsid protein IX	1	399	0	0	0	0	0	0
Study_3359_DNA	3359	DNA	capsid protein IX	1	399	0	0	0	0	0	0
Study_3359_RNA	3359	RNA	capsid protein IX	1	399	0	0	0	0	0	0
Study_5638_DNA	5638	DNA	capsid protein IX	1	399	86440	399	100	30985.8	38.3	60
Study_5638_RNA	5638	RNA	capsid protein IX	1	399	491	399	100	178.416	37	60
Study_6229_DNA	6229	DNA	capsid protein IX	1	399	0	0	0	0	0	0
Study_6229_RNA	6229	RNA	capsid protein IX	1	399	0	0	0	0	0	0
Study_6354_DNA	6354	DNA	capsid protein IX	1	399	0	0	0	0	0	0
Study_6354_RNA	6354	RNA	capsid protein IX	1	399	0	0	0	0	0	0
Study_6939_DNA	6939	DNA	capsid protein IX	1	399	0	0	0	0	0	0
Study_6939_RNA	6939	RNA	capsid protein IX	1	399	0	0	0	0	0	0
Study_6985_DNA	6985	DNA	capsid protein IX	1	399	150812	399	100	53667.7	38.7	60
Study_6985_RNA	6985	RNA	capsid protein IX	1	399	31	387	96.9925	11.3734	37.6	60
Study_7682_DNA	7682	DNA	capsid protein IX	1	399	0	0	0	0	0	0
Study_7682_RNA	7682	RNA	capsid protein IX	1	399	0	0	0	0	0	0
Study_8184_DNA	8184	DNA	capsid protein IX	1	399	0	0	0	0	0	0
Study_8184_RNA	8184	RNA	capsid protein IX	1	399	0	0	0	0	0	0
Study_1680_DNA	1680	DNA	encapsidation protein IVa2	1	1341	0	0	0	0	0	0
Study_1680_RNA	1680	RNA	encapsidation protein IVa2	1	1341	0	0	0	0	0	0
Study_3359_DNA	3359	DNA	encapsidation protein IVa2	1	1341	17	227	16.9277	0.856823	32.9	60
Study_3359_RNA	3359	RNA	encapsidation protein IVa2	1	1341	0	0	0	0	0	0
Study_5638_DNA	5638	DNA	encapsidation protein IVa2	1	1341	302128	1331	99.2543	32189.1	38.1	58.6
Study_5638_RNA	5638	RNA	encapsidation protein IVa2	1	1341	1170	1332	99.3289	125.933	36.7	59.1
Study_6229_DNA	6229	DNA	encapsidation protein IVa2	1	1341	1	19	1.41685	0.0141685	28.6	60
Study_6229_RNA	6229	RNA	encapsidation protein IVa2	1	1341	0	0	0	0	0	0
Study_6354_DNA	6354	DNA	encapsidation protein IVa2	1	1341	8	286	21.3274	0.276659	32.5	60
Study_6354_RNA	6354	RNA	encapsidation protein IVa2	1	1341	0	0	0	0	0	0
Study_6939_DNA	6939	DNA	encapsidation protein IVa2	1	1341	0	0	0	0	0	0
Study_6939_RNA	6939	RNA	encapsidation protein IVa2	1	1341	0	0	0	0	0	0
Study_6985_DNA	6985	DNA	encapsidation protein IVa2	1	1341	507394	1331	99.2543	53869.3	38.4	58
Study_6985_RNA	6985	RNA	encapsidation protein IVa2	1	1341	173	1328	99.0306	18.7383	37.9	58.6
Study_7682_DNA	7682	DNA	encapsidation protein IVa2	1	1341	0	0	0	0	0	0
Study_7682_RNA	7682	RNA	encapsidation protein IVa2	1	1341	0	0	0	0	0	0
Study_8184_DNA	8184	DNA	encapsidation protein IVa2	1	1341	12	315	23.4899	0.466816	29.5	45.1
Study_8184_RNA	8184	RNA	encapsidation protein IVa2	1	1341	0	0	0	0	0	0
Study_1680_DNA	1680	DNA	DNA polymerase	1	3567	7	181	5.07429	0.256518	35.7	60
Study_1680_RNA	1680	RNA	DNA polymerase	1	3567	0	0	0	0	0	0
Study_3359_DNA	3359	DNA	DNA polymerase	1	3567	9944	409	11.4662	390.592	37.6	60
Study_3359_RNA	3359	RNA	DNA polymerase	1	3567	3	149	4.17718	0.111018	39.9	60
Study_5638_DNA	5638	DNA	DNA polymerase	1	3567	1475061	3560	99.8038	59430	38.2	59.3
Study_5638_RNA	5638	RNA	DNA polymerase	1	3567	4825	3559	99.7757	196.57	36.9	59.4
Study_6229_DNA	6229	DNA	DNA polymerase	1	3567	0	0	0	0	0	0
Study_6229_RNA	6229	RNA	DNA polymerase	1	3567	0	0	0	0	0	0
Study_6354_DNA	6354	DNA	DNA polymerase	1	3567	3025	419	11.7466	117.86	38	60
Study_6354_RNA	6354	RNA	DNA polymerase	1	3567	6	243	6.81245	0.222876	39.9	60
Study_6939_DNA	6939	DNA	DNA polymerase	1	3567	16	212	5.94337	0.643398	38.6	60
Study_6939_RNA	6939	RNA	DNA polymerase	1	3567	0	0	0	0	0	0
Study_6985_DNA	6985	DNA	DNA polymerase	1	3567	1921785	3562	99.8598	77013.9	38.6	58.8
Study_6985_RNA	6985	RNA	DNA polymerase	1	3567	824	3526	98.8506	33.1847	38.6	59
Study_7682_DNA	7682	DNA	DNA polymerase	1	3567	34	194	5.43874	1.34931	37.6	60
Study_7682_RNA	7682	RNA	DNA polymerase	1	3567	0	0	0	0	0	0
Study_8184_DNA	8184	DNA	DNA polymerase	1	3567	6801	399	11.1859	267.161	37.8	60
Study_8184_RNA	8184	RNA	DNA polymerase	1	3567	4	166	4.65377	0.163162	38.8	60
Study_1680_DNA	1680	DNA	terminal protein precursor pTP	1	1941	0	0	0	0	0	0
Study_1680_RNA	1680	RNA	terminal protein precursor pTP	1	1941	0	0	0	0	0	0
Study_3359_DNA	3359	DNA	terminal protein precursor pTP	1	1941	0	0	0	0	0	0
Study_3359_RNA	3359	RNA	terminal protein precursor pTP	1	1941	0	0	0	0	0	0
Study_5638_DNA	5638	DNA	terminal protein precursor pTP	1	1941	1276902	1936	99.7424	94622.8	38.2	59.6
Study_5638_RNA	5638	RNA	terminal protein precursor pTP	1	1941	2938	1933	99.5878	219.08	37.2	59
Study_6229_DNA	6229	DNA	terminal protein precursor pTP	1	1941	0	0	0	0	0	0
Study_6229_RNA	6229	RNA	terminal protein precursor pTP	1	1941	0	0	0	0	0	0
Study_6354_DNA	6354	DNA	terminal protein precursor pTP	1	1941	0	0	0	0	0	0
Study_6354_RNA	6354	RNA	terminal protein precursor pTP	1	1941	0	0	0	0	0	0
Study_6939_DNA	6939	DNA	terminal protein precursor pTP	1	1941	0	0	0	0	0	0
Study_6939_RNA	6939	RNA	terminal protein precursor pTP	1	1941	0	0	0	0	0	0
Study_6985_DNA	6985	DNA	terminal protein precursor pTP	1	1941	1317744	1935	99.6909	97161.2	38.6	59
Study_6985_RNA	6985	RNA	terminal protein precursor pTP	1	1941	359	1923	99.0726	26.4987	38.3	56.7
Study_7682_DNA	7682	DNA	terminal protein precursor pTP	1	1941	0	0	0	0	0	0
Study_7682_RNA	7682	RNA	terminal protein precursor pTP	1	1941	0	0	0	0	0	0
Study_8184_DNA	8184	DNA	terminal protein precursor pTP	1	1941	0	0	0	0	0	0
Study_8184_RNA	8184	RNA	terminal protein precursor pTP	1	1941	0	0	0	0	0	0
Study_1680_DNA	1680	DNA	encapsidation protein 52K	1	1143	0	0	0	0	0	0
Study_1680_RNA	1680	RNA	encapsidation protein 52K	1	1143	0	0	0	0	0	0
Study_3359_DNA	3359	DNA	encapsidation protein 52K	1	1143	3	71	6.21172	0.149606	34.4	60
Study_3359_RNA	3359	RNA	encapsidation protein 52K	1	1143	0	0	0	0	0	0
Study_5638_DNA	5638	DNA	encapsidation protein 52K	1	1143	789401	1143	100	99137.1	38.3	60
Study_5638_RNA	5638	RNA	encapsidation protein 52K	1	1143	1995	1143	100	251.056	37.2	60
Study_6229_DNA	6229	DNA	encapsidation protein 52K	1	1143	0	0	0	0	0	0
Study_6229_RNA	6229	RNA	encapsidation protein 52K	1	1143	0	0	0	0	0	0
Study_6354_DNA	6354	DNA	encapsidation protein 52K	1	1143	0	0	0	0	0	0
Study_6354_RNA	6354	RNA	encapsidation protein 52K	1	1143	0	0	0	0	0	0
Study_6939_DNA	6939	DNA	encapsidation protein 52K	1	1143	0	0	0	0	0	0
Study_6939_RNA	6939	RNA	encapsidation protein 52K	1	1143	0	0	0	0	0	0
Study_6985_DNA	6985	DNA	encapsidation protein 52K	1	1143	770443	1143	100	96722	38.8	60
Study_6985_RNA	6985	RNA	encapsidation protein 52K	1	1143	130	1143	100	16.5118	37.8	60
Study_7682_DNA	7682	DNA	encapsidation protein 52K	1	1143	0	0	0	0	0	0
Study_7682_RNA	7682	RNA	encapsidation protein 52K	1	1143	0	0	0	0	0	0
Study_8184_DNA	8184	DNA	encapsidation protein 52K	1	1143	0	0	0	0	0	0
Study_8184_RNA	8184	RNA	encapsidation protein 52K	1	1143	0	0	0	0	0	0
Study_1680_DNA	1680	DNA	capsid protein precursor pIIIa	1	1731	0	0	0	0	0	0
Study_1680_RNA	1680	RNA	capsid protein precursor pIIIa	1	1731	0	0	0	0	0	0
Study_3359_DNA	3359	DNA	capsid protein precursor pIIIa	1	1731	0	0	0	0	0	0
Study_3359_RNA	3359	RNA	capsid protein precursor pIIIa	1	1731	0	0	0	0	0	0
Study_5638_DNA	5638	DNA	capsid protein precursor pIIIa	1	1731	1201965	1731	100	99655.1	38.3	60
Study_5638_RNA	5638	RNA	capsid protein precursor pIIIa	1	1731	4450	1731	100	368.871	37.3	60
Study_6229_DNA	6229	DNA	capsid protein precursor pIIIa	1	1731	0	0	0	0	0	0
Study_6229_RNA	6229	RNA	capsid protein precursor pIIIa	1	1731	0	0	0	0	0	0
Study_6354_DNA	6354	DNA	capsid protein precursor pIIIa	1	1731	0	0	0	0	0	0
Study_6354_RNA	6354	RNA	capsid protein precursor pIIIa	1	1731	0	0	0	0	0	0
Study_6939_DNA	6939	DNA	capsid protein precursor pIIIa	1	1731	0	0	0	0	0	0
Study_6939_RNA	6939	RNA	capsid protein precursor pIIIa	1	1731	0	0	0	0	0	0
Study_6985_DNA	6985	DNA	capsid protein precursor pIIIa	1	1731	1153157	1731	100	95570.2	38.7	60
Study_6985_RNA	6985	RNA	capsid protein precursor pIIIa	1	1731	278	1731	100	23.5425	38.3	60
Study_7682_DNA	7682	DNA	capsid protein precursor pIIIa	1	1731	0	0	0	0	0	0
Study_7682_RNA	7682	RNA	capsid protein precursor pIIIa	1	1731	0	0	0	0	0	0
Study_8184_DNA	8184	DNA	capsid protein precursor pIIIa	1	1731	0	0	0	0	0	0
Study_8184_RNA	8184	RNA	capsid protein precursor pIIIa	1	1731	0	0	0	0	0	0
Study_1680_DNA	1680	DNA	penton base	1	1515	25	251	16.5677	2.41518	39.5	60
Study_1680_RNA	1680	RNA	penton base	1	1515	0	0	0	0	0	0
Study_3359_DNA	3359	DNA	penton base	1	1515	62307	285	18.8119	5988.51	38.6	60
Study_3359_RNA	3359	RNA	penton base	1	1515	8	222	14.6535	0.726073	38.5	60
Study_5638_DNA	5638	DNA	penton base	1	1515	1168506	1515	100	110700	38.4	60
Study_5638_RNA	5638	RNA	penton base	1	1515	5663	1515	100	539.012	37.3	60
Study_6229_DNA	6229	DNA	penton base	1	1515	4	76	5.0165	0.141914	26.5	60
Study_6229_RNA	6229	RNA	penton base	1	1515	0	0	0	0	0	0
Study_6354_DNA	6354	DNA	penton base	1	1515	22071	284	18.7459	2112.25	39	60
Study_6354_RNA	6354	RNA	penton base	1	1515	28	248	16.3696	2.6462	39.2	60
Study_6939_DNA	6939	DNA	penton base	1	1515	111	261	17.2277	10.7914	38.6	60
Study_6939_RNA	6939	RNA	penton base	1	1515	0	0	0	0	0	0
Study_6985_DNA	6985	DNA	penton base	1	1515	883840	1515	100	83487.3	38.8	60
Study_6985_RNA	6985	RNA	penton base	1	1515	313	1515	100	29.8317	38.4	60
Study_7682_DNA	7682	DNA	penton base	1	1515	309	263	17.3597	29.7578	38.7	60
Study_7682_RNA	7682	RNA	penton base	1	1515	0	0	0	0	0	0
Study_8184_DNA	8184	DNA	penton base	1	1515	42280	308	20.33	4052.5	38.7	60
Study_8184_RNA	8184	RNA	penton base	1	1515	17	228	15.0495	1.56172	37.6	60
Study_1680_DNA	1680	DNA	core protein precursor pVII	1	558	0	0	0	0	0	0
Study_1680_RNA	1680	RNA	core protein precursor pVII	1	558	0	0	0	0	0	0
Study_3359_DNA	3359	DNA	core protein precursor pVII	1	558	0	0	0	0	0	0
Study_3359_RNA	3359	RNA	core protein precursor pVII	1	558	0	0	0	0	0	0
Study_5638_DNA	5638	DNA	core protein precursor pVII	1	558	547785	558	100	141075	38.3	60
Study_5638_RNA	5638	RNA	core protein precursor pVII	1	558	1946	558	100	497.616	37.5	60
Study_6229_DNA	6229	DNA	core protein precursor pVII	1	558	0	0	0	0	0	0
Study_6229_RNA	6229	RNA	core protein precursor pVII	1	558	0	0	0	0	0	0
Study_6354_DNA	6354	DNA	core protein precursor pVII	1	558	0	0	0	0	0	0
Study_6354_RNA	6354	RNA	core protein precursor pVII	1	558	0	0	0	0	0	0
Study_6939_DNA	6939	DNA	core protein precursor pVII	1	558	0	0	0	0	0	0
Study_6939_RNA	6939	RNA	core protein precursor pVII	1	558	0	0	0	0	0	0
Study_6985_DNA	6985	DNA	core protein precursor pVII	1	558	437869	558	100	111984	38.8	60
Study_6985_RNA	6985	RNA	core protein precursor pVII	1	558	102	558	100	26.9355	38.8	60
Study_7682_DNA	7682	DNA	core protein precursor pVII	1	558	0	0	0	0	0	0
Study_7682_RNA	7682	RNA	core protein precursor pVII	1	558	0	0	0	0	0	0
Study_8184_DNA	8184	DNA	core protein precursor pVII	1	558	0	0	0	0	0	0
Study_8184_RNA	8184	RNA	core protein precursor pVII	1	558	0	0	0	0	0	0
Study_1680_DNA	1680	DNA	core protein V	1	1077	0	0	0	0	0	0
Study_1680_RNA	1680	RNA	core protein V	1	1077	0	0	0	0	0	0
Study_3359_DNA	3359	DNA	core protein V	1	1077	22	148	13.7419	1.63695	34.8	60
Study_3359_RNA	3359	RNA	core protein V	1	1077	0	0	0	0	0	0
Study_5638_DNA	5638	DNA	core protein V	1	1077	928979	1077	100	123645	38.1	60
Study_5638_RNA	5638	RNA	core protein V	1	1077	6733	1077	100	891.191	37.5	60
Study_6229_DNA	6229	DNA	core protein V	1	1077	1	24	2.22841	0.0222841	29.5	60
Study_6229_RNA	6229	RNA	core protein V	1	1077	0	0	0	0	0	0
Study_6354_DNA	6354	DNA	core protein V	1	1077	19	112	10.3993	1.3389	38.1	60
Study_6354_RNA	6354	RNA	core protein V	1	1077	0	0	0	0	0	0
Study_6939_DNA	6939	DNA	core protein V	1	1077	0	0	0	0	0	0
Study_6939_RNA	6939	RNA	core protein V	1	1077	0	0	0	0	0	0
Study_6985_DNA	6985	DNA	core protein V	1	1077	817637	1077	100	108531	38.5	60
Study_6985_RNA	6985	RNA	core protein V	1	1077	290	1077	100	39.3417	38	60
Study_7682_DNA	7682	DNA	core protein V	1	1077	0	0	0	0	0	0
Study_7682_RNA	7682	RNA	core protein V	1	1077	0	0	0	0	0	0
Study_8184_DNA	8184	DNA	core protein V	1	1077	14	147	13.649	0.952646	36.5	60
Study_8184_RNA	8184	RNA	core protein V	1	1077	0	0	0	0	0	0
Study_1680_DNA	1680	DNA	core protein precursor pX	1	213	0	0	0	0	0	0
Study_1680_RNA	1680	RNA	core protein precursor pX	1	213	0	0	0	0	0	0
Study_3359_DNA	3359	DNA	core protein precursor pX	1	213	2	51	23.9437	0.239437	29.2	60
Study_3359_RNA	3359	RNA	core protein precursor pX	1	213	0	0	0	0	0	0
Study_5638_DNA	5638	DNA	core protein precursor pX	1	213	100239	213	100	65592.2	38.3	60
Study_5638_RNA	5638	RNA	core protein precursor pX	1	213	888	213	100	581.897	38.2	60
Study_6229_DNA	6229	DNA	core protein precursor pX	1	213	0	0	0	0	0	0
Study_6229_RNA	6229	RNA	core protein precursor pX	1	213	0	0	0	0	0	0
Study_6354_DNA	6354	DNA	core protein precursor pX	1	213	0	0	0	0	0	0
Study_6354_RNA	6354	RNA	core protein precursor pX	1	213	0	0	0	0	0	0
Study_6939_DNA	6939	DNA	core protein precursor pX	1	213	0	0	0	0	0	0
Study_6939_RNA	6939	RNA	core protein precursor pX	1	213	0	0	0	0	0	0
Study_6985_DNA	6985	DNA	core protein precursor pX	1	213	86481	213	100	56888.8	38.8	60
Study_6985_RNA	6985	RNA	core protein precursor pX	1	213	23	200	93.8967	15.831	38.5	60
Study_7682_DNA	7682	DNA	core protein precursor pX	1	213	0	0	0	0	0	0
Study_7682_RNA	7682	RNA	core protein precursor pX	1	213	0	0	0	0	0	0
Study_8184_DNA	8184	DNA	core protein precursor pX	1	213	0	0	0	0	0	0
Study_8184_RNA	8184	RNA	core protein precursor pX	1	213	0	0	0	0	0	0
Study_1680_DNA	1680	DNA	capsid protein precursor pVI	1	804	3	156	19.403	0.558458	40.5	60
Study_1680_RNA	1680	RNA	capsid protein precursor pVI	1	804	0	0	0	0	0	0
Study_3359_DNA	3359	DNA	capsid protein precursor pVI	1	804	8087	268	33.3333	1455.59	37.3	60
Study_3359_RNA	3359	RNA	capsid protein precursor pVI	1	804	0	0	0	0	0	0
Study_5638_DNA	5638	DNA	capsid protein precursor pVI	1	804	434332	804	100	76879.7	38.2	60
Study_5638_RNA	5638	RNA	capsid protein precursor pVI	1	804	3778	804	100	672.757	37.4	60
Study_6229_DNA	6229	DNA	capsid protein precursor pVI	1	804	3	46	5.72139	0.118159	26.9	60
Study_6229_RNA	6229	RNA	capsid protein precursor pVI	1	804	0	0	0	0	0	0
Study_6354_DNA	6354	DNA	capsid protein precursor pVI	1	804	2802	246	30.597	502.302	37.8	60
Study_6354_RNA	6354	RNA	capsid protein precursor pVI	1	804	6	156	19.403	1.02114	39	60
Study_6939_DNA	6939	DNA	capsid protein precursor pVI	1	804	19	188	23.3831	3.47637	36.1	60
Study_6939_RNA	6939	RNA	capsid protein precursor pVI	1	804	0	0	0	0	0	0
Study_6985_DNA	6985	DNA	capsid protein precursor pVI	1	804	467106	804	100	82635	38.6	60
Study_6985_RNA	6985	RNA	capsid protein precursor pVI	1	804	129	804	100	23.4888	38.2	60
Study_7682_DNA	7682	DNA	capsid protein precursor pVI	1	804	35	193	24.005	6.44154	37.6	60
Study_7682_RNA	7682	RNA	capsid protein precursor pVI	1	804	0	0	0	0	0	0
Study_8184_DNA	8184	DNA	capsid protein precursor pVI	1	804	5633	264	32.8358	1012.14	37.5	60
Study_8184_RNA	8184	RNA	capsid protein precursor pVI	1	804	2	150	18.6567	0.370647	38.8	60
Study_1680_DNA	1680	DNA	hexon	1	2772	0	0	0	0	0	0
Study_1680_RNA	1680	RNA	hexon	1	2772	0	0	0	0	0	0
Study_3359_DNA	3359	DNA	hexon	1	2772	1377	587	21.176	61.211	33.7	60
Study_3359_RNA	3359	RNA	hexon	1	2772	0	0	0	0	0	0
Study_5638_DNA	5638	DNA	hexon	1	2772	1922219	2772	100	99409	38.3	60
Study_5638_RNA	5638	RNA	hexon	1	2772	12968	2772	100	672.372	37.3	60
Study_6229_DNA	6229	DNA	hexon	1	2772	4	70	2.52525	0.0551948	24.9	60
Study_6229_RNA	6229	RNA	hexon	1	2772	0	0	0	0	0	0
Study_6354_DNA	6354	DNA	hexon	1	2772	490	473	17.0635	20.7709	34.8	60
Study_6354_RNA	6354	RNA	hexon	1	2772	1	145	5.23088	0.0523088	37.4	60
Study_6939_DNA	6939	DNA	hexon	1	2772	2	162	5.84416	0.0743146	30.6	60
Study_6939_RNA	6939	RNA	hexon	1	2772	0	0	0	0	0	0
Study_6985_DNA	6985	DNA	hexon	1	2772	1513429	2772	100	78149.6	38.7	60
Study_6985_RNA	6985	RNA	hexon	1	2772	698	2772	100	36.2024	38.4	60
Study_7682_DNA	7682	DNA	hexon	1	2772	4	305	11.0029	0.213925	33.3	60
Study_7682_RNA	7682	RNA	hexon	1	2772	0	0	0	0	0	0
Study_8184_DNA	8184	DNA	hexon	1	2772	995	535	19.3001	42.8813	35.2	60
Study_8184_RNA	8184	RNA	hexon	1	2772	0	0	0	0	0	0
Study_1680_DNA	1680	DNA	protease	1	618	0	0	0	0	0	0
Study_1680_RNA	1680	RNA	protease	1	618	0	0	0	0	0	0
Study_3359_DNA	3359	DNA	protease	1	618	0	0	0	0	0	0
Study_3359_RNA	3359	RNA	protease	1	618	0	0	0	0	0	0
Study_5638_DNA	5638	DNA	protease	1	618	362096	618	100	83713.6	38.2	60
Study_5638_RNA	5638	RNA	protease	1	618	1648	618	100	383.1	37.4	60
Study_6229_DNA	6229	DNA	protease	1	618	0	0	0	0	0	0
Study_6229_RNA	6229	RNA	protease	1	618	0	0	0	0	0	0
Study_6354_DNA	6354	DNA	protease	1	618	0	0	0	0	0	0
Study_6354_RNA	6354	RNA	protease	1	618	0	0	0	0	0	0
Study_6939_DNA	6939	DNA	protease	1	618	0	0	0	0	0	0
Study_6939_RNA	6939	RNA	protease	1	618	0	0	0	0	0	0
Study_6985_DNA	6985	DNA	protease	1	618	306787	618	100	70982.2	38.7	60
Study_6985_RNA	6985	RNA	protease	1	618	84	618	100	19.8641	38.8	60
Study_7682_DNA	7682	DNA	protease	1	618	0	0	0	0	0	0
Study_7682_RNA	7682	RNA	protease	1	618	0	0	0	0	0	0
Study_8184_DNA	8184	DNA	protease	1	618	1	27	4.36893	0.0436893	21.9	60
Study_8184_RNA	8184	RNA	protease	1	618	0	0	0	0	0	0
Study_1680_DNA	1680	DNA	single-stranded DNA-binding protein	1	1422	0	0	0	0	0	0
Study_1680_RNA	1680	RNA	single-stranded DNA-binding protein	1	1422	0	0	0	0	0	0
Study_3359_DNA	3359	DNA	single-stranded DNA-binding protein	1	1422	0	0	0	0	0	0
Study_3359_RNA	3359	RNA	single-stranded DNA-binding protein	1	1422	0	0	0	0	0	0
Study_5638_DNA	5638	DNA	single-stranded DNA-binding protein	1	1422	800528	1422	100	80523.8	38.2	60
Study_5638_RNA	5638	RNA	single-stranded DNA-binding protein	1	1422	2654	1422	100	270.406	36.9	60
Study_6229_DNA	6229	DNA	single-stranded DNA-binding protein	1	1422	0	0	0	0	0	0
Study_6229_RNA	6229	RNA	single-stranded DNA-binding protein	1	1422	0	0	0	0	0	0
Study_6354_DNA	6354	DNA	single-stranded DNA-binding protein	1	1422	0	0	0	0	0	0
Study_6354_RNA	6354	RNA	single-stranded DNA-binding protein	1	1422	0	0	0	0	0	0
Study_6939_DNA	6939	DNA	single-stranded DNA-binding protein	1	1422	0	0	0	0	0	0
Study_6939_RNA	6939	RNA	single-stranded DNA-binding protein	1	1422	0	0	0	0	0	0
Study_6985_DNA	6985	DNA	single-stranded DNA-binding protein	1	1422	743197	1422	100	74637.6	38.7	60
Study_6985_RNA	6985	RNA	single-stranded DNA-binding protein	1	1422	247	1422	100	24.8059	38.7	60
Study_7682_DNA	7682	DNA	single-stranded DNA-binding protein	1	1422	0	0	0	0	0	0
Study_7682_RNA	7682	RNA	single-stranded DNA-binding protein	1	1422	0	0	0	0	0	0
Study_8184_DNA	8184	DNA	single-stranded DNA-binding protein	1	1422	0	0	0	0	0	0
Study_8184_RNA	8184	RNA	single-stranded DNA-binding protein	1	1422	0	0	0	0	0	0
Study_1680_DNA	1680	DNA	hexon assembly protein 100K	1	2313	0	0	0	0	0	0
Study_1680_RNA	1680	RNA	hexon assembly protein 100K	1	2313	0	0	0	0	0	0
Study_3359_DNA	3359	DNA	hexon assembly protein 100K	1	2313	0	0	0	0	0	0
Study_3359_RNA	3359	RNA	hexon assembly protein 100K	1	2313	0	0	0	0	0	0
Study_5638_DNA	5638	DNA	hexon assembly protein 100K	1	2313	1171216	2306	99.6974	72542	38.1	58.8
Study_5638_RNA	5638	RNA	hexon assembly protein 100K	1	2313	4244	2296	99.265	264.485	37	58.1
Study_6229_DNA	6229	DNA	hexon assembly protein 100K	1	2313	0	0	0	0	0	0
Study_6229_RNA	6229	RNA	hexon assembly protein 100K	1	2313	0	0	0	0	0	0
Study_6354_DNA	6354	DNA	hexon assembly protein 100K	1	2313	0	0	0	0	0	0
Study_6354_RNA	6354	RNA	hexon assembly protein 100K	1	2313	0	0	0	0	0	0
Study_6939_DNA	6939	DNA	hexon assembly protein 100K	1	2313	0	0	0	0	0	0
Study_6939_RNA	6939	RNA	hexon assembly protein 100K	1	2313	0	0	0	0	0	0
Study_6985_DNA	6985	DNA	hexon assembly protein 100K	1	2313	1158398	2313	100	71560.7	38.6	58.7
Study_6985_RNA	6985	RNA	hexon assembly protein 100K	1	2313	410	2313	100	25.6814	38.7	59.1
Study_7682_DNA	7682	DNA	hexon assembly protein 100K	1	2313	0	0	0	0	0	0
Study_7682_RNA	7682	RNA	hexon assembly protein 100K	1	2313	0	0	0	0	0	0
Study_8184_DNA	8184	DNA	hexon assembly protein 100K	1	2313	0	0	0	0	0	0
Study_8184_RNA	8184	RNA	hexon assembly protein 100K	1	2313	0	0	0	0	0	0
Study_1680_DNA	1680	DNA	protein 33K	1	636	0	0	0	0	0	0
Study_1680_RNA	1680	RNA	protein 33K	1	636	0	0	0	0	0	0
Study_3359_DNA	3359	DNA	protein 33K	1	636	29	156	24.5283	3.59591	36.5	60
Study_3359_RNA	3359	RNA	protein 33K	1	636	0	0	0	0	0	0
Study_5638_DNA	5638	DNA	protein 33K	1	636	143246	602	94.6541	31863.5	38.3	44.7
Study_5638_RNA	5638	RNA	protein 33K	1	636	699	598	94.0252	156.759	37.1	41.6
Study_6229_DNA	6229	DNA	protein 33K	1	636	0	0	0	0	0	0
Study_6229_RNA	6229	RNA	protein 33K	1	636	0	0	0	0	0	0
Study_6354_DNA	6354	DNA	protein 33K	1	636	7	89	13.9937	0.820755	36	60
Study_6354_RNA	6354	RNA	protein 33K	1	636	0	0	0	0	0	0
Study_6939_DNA	6939	DNA	protein 33K	1	636	0	0	0	0	0	0
Study_6939_RNA	6939	RNA	protein 33K	1	636	0	0	0	0	0	0
Study_6985_DNA	6985	DNA	protein 33K	1	636	153438	636	100	33721.4	38.8	45
Study_6985_RNA	6985	RNA	protein 33K	1	636	37	566	88.9937	8.40252	38.1	48.8
Study_7682_DNA	7682	DNA	protein 33K	1	636	0	0	0	0	0	0
Study_7682_RNA	7682	RNA	protein 33K	1	636	0	0	0	0	0	0
Study_8184_DNA	8184	DNA	protein 33K	1	636	15	102	16.0377	2.01415	33.7	60
Study_8184_RNA	8184	RNA	protein 33K	1	636	0	0	0	0	0	0
Study_1680_DNA	1680	DNA	encapsidation protein 22K	1	561	0	0	0	0	0	0
Study_1680_RNA	1680	RNA	encapsidation protein 22K	1	561	0	0	0	0	0	0
Study_3359_DNA	3359	DNA	encapsidation protein 22K	1	561	1	31	5.52585	0.0552585	22.5	0
Study_3359_RNA	3359	RNA	encapsidation protein 22K	1	561	0	0	0	0	0	0
Study_5638_DNA	5638	DNA	encapsidation protein 22K	1	561	238672	525	93.5829	61204.3	38.3	50.8
Study_5638_RNA	5638	RNA	encapsidation protein 22K	1	561	1080	523	93.2264	281.176	36.9	47.8
Study_6229_DNA	6229	DNA	encapsidation protein 22K	1	561	0	0	0	0	0	0
Study_6229_RNA	6229	RNA	encapsidation protein 22K	1	561	0	0	0	0	0	0
Study_6354_DNA	6354	DNA	encapsidation protein 22K	1	561	0	0	0	0	0	0
Study_6354_RNA	6354	RNA	encapsidation protein 22K	1	561	0	0	0	0	0	0
Study_6939_DNA	6939	DNA	encapsidation protein 22K	1	561	0	0	0	0	0	0
Study_6939_RNA	6939	RNA	encapsidation protein 22K	1	561	0	0	0	0	0	0
Study_6985_DNA	6985	DNA	encapsidation protein 22K	1	561	236521	561	100	60583.1	38.7	50.3
Study_6985_RNA	6985	RNA	encapsidation protein 22K	1	561	95	529	94.2959	24.2674	38.1	50.1
Study_7682_DNA	7682	DNA	encapsidation protein 22K	1	561	0	0	0	0	0	0
Study_7682_RNA	7682	RNA	encapsidation protein 22K	1	561	0	0	0	0	0	0
Study_8184_DNA	8184	DNA	encapsidation protein 22K	1	561	0	0	0	0	0	0
Study_8184_RNA	8184	RNA	encapsidation protein 22K	1	561	0	0	0	0	0	0
Study_1680_DNA	1680	DNA	capsid protein precursor pVIII	1	702	9	170	24.2165	1.86467	38.3	60
Study_1680_RNA	1680	RNA	capsid protein precursor pVIII	1	702	0	0	0	0	0	0
Study_3359_DNA	3359	DNA	capsid protein precursor pVIII	1	702	14923	258	36.7521	3022.62	38	60
Study_3359_RNA	3359	RNA	capsid protein precursor pVIII	1	702	7	159	22.6496	1.35613	35.9	60
Study_5638_DNA	5638	DNA	capsid protein precursor pVIII	1	702	329950	702	100	67233.4	38	60
Study_5638_RNA	5638	RNA	capsid protein precursor pVIII	1	702	1650	702	100	340.171	36.8	60
Study_6229_DNA	6229	DNA	capsid protein precursor pVIII	1	702	0	0	0	0	0	0
Study_6229_RNA	6229	RNA	capsid protein precursor pVIII	1	702	0	0	0	0	0	0
Study_6354_DNA	6354	DNA	capsid protein precursor pVIII	1	702	4731	224	31.9088	956.489	38.4	60
Study_6354_RNA	6354	RNA	capsid protein precursor pVIII	1	702	9	169	24.0741	1.86467	36.7	60
Study_6939_DNA	6939	DNA	capsid protein precursor pVIII	1	702	24	203	28.9174	5.01994	37	60
Study_6939_RNA	6939	RNA	capsid protein precursor pVIII	1	702	0	0	0	0	0	0
Study_6985_DNA	6985	DNA	capsid protein precursor pVIII	1	702	360549	702	100	73543.6	38.6	60
Study_6985_RNA	6985	RNA	capsid protein precursor pVIII	1	702	112	649	92.4501	23.3462	39	60
Study_7682_DNA	7682	DNA	capsid protein precursor pVIII	1	702	62	203	28.9174	12.4601	37.1	60
Study_7682_RNA	7682	RNA	capsid protein precursor pVIII	1	702	0	0	0	0	0	0
Study_8184_DNA	8184	DNA	capsid protein precursor pVIII	1	702	11397	204	29.0598	2304.86	38.2	60
Study_8184_RNA	8184	RNA	capsid protein precursor pVIII	1	702	13	164	23.3618	2.70085	38.1	60
Study_1680_DNA	1680	DNA	membrane glycoprotein E3 CR1-alpha	1	522	33	475	90.9962	9.04406	38.9	60
Study_1680_RNA	1680	RNA	membrane glycoprotein E3 CR1-alpha	1	522	0	0	0	0	0	0
Study_3359_DNA	3359	DNA	membrane glycoprotein E3 CR1-alpha	1	522	128552	522	100	35883.1	38.5	60
Study_3359_RNA	3359	RNA	membrane glycoprotein E3 CR1-alpha	1	522	105	522	100	29.1092	39	60
Study_5638_DNA	5638	DNA	membrane glycoprotein E3 CR1-alpha	1	522	124358	522	100	33820.5	38.3	60
Study_5638_RNA	5638	RNA	membrane glycoprotein E3 CR1-alpha	1	522	928	522	100	257.912	36.9	60
Study_6229_DNA	6229	DNA	membrane glycoprotein E3 CR1-alpha	1	522	0	0	0	0	0	0
Study_6229_RNA	6229	RNA	membrane glycoprotein E3 CR1-alpha	1	522	0	0	0	0	0	0
Study_6354_DNA	6354	DNA	membrane glycoprotein E3 CR1-alpha	1	522	37230	522	100	10334.2	38.7	60
Study_6354_RNA	6354	RNA	membrane glycoprotein E3 CR1-alpha	1	522	86	520	99.6169	23.8161	39.4	60
Study_6939_DNA	6939	DNA	membrane glycoprotein E3 CR1-alpha	1	522	288	522	100	80.8812	38.4	60
Study_6939_RNA	6939	RNA	membrane glycoprotein E3 CR1-alpha	1	522	2	138	26.4368	0.528736	36.1	60
Study_6985_DNA	6985	DNA	membrane glycoprotein E3 CR1-alpha	1	522	163816	522	100	44293.5	38.3	60
Study_6985_RNA	6985	RNA	membrane glycoprotein E3 CR1-alpha	1	522	102	517	99.0421	27.2835	38.4	60
Study_7682_DNA	7682	DNA	membrane glycoprotein E3 CR1-alpha	1	522	638	520	99.6169	179.787	38.4	60
Study_7682_RNA	7682	RNA	membrane glycoprotein E3 CR1-alpha	1	522	1	149	28.5441	0.285441	40.7	60
Study_8184_DNA	8184	DNA	membrane glycoprotein E3 CR1-alpha	1	522	94318	522	100	26272.1	38.6	60
Study_8184_RNA	8184	RNA	membrane glycoprotein E3 CR1-alpha	1	522	154	512	98.0843	42.6169	39.1	60
Study_1680_DNA	1680	DNA	membrane glycoprotein E3 CR1-beta	1	831	43	821	98.7966	7.55475	38.5	60
Study_1680_RNA	1680	RNA	membrane glycoprotein E3 CR1-beta	1	831	0	0	0	0	0	0
Study_3359_DNA	3359	DNA	membrane glycoprotein E3 CR1-beta	1	831	187182	831	100	32655.6	38.7	60
Study_3359_RNA	3359	RNA	membrane glycoprotein E3 CR1-beta	1	831	154	794	95.5475	26.4019	39.1	60
Study_5638_DNA	5638	DNA	membrane glycoprotein E3 CR1-beta	1	831	156427	831	100	26709.2	38.5	60
Study_5638_RNA	5638	RNA	membrane glycoprotein E3 CR1-beta	1	831	1687	831	100	295.014	37.5	60
Study_6229_DNA	6229	DNA	membrane glycoprotein E3 CR1-beta	1	831	0	0	0	0	0	0
Study_6229_RNA	6229	RNA	membrane glycoprotein E3 CR1-beta	1	831	0	0	0	0	0	0
Study_6354_DNA	6354	DNA	membrane glycoprotein E3 CR1-beta	1	831	55252	831	100	9590.21	38.9	60
Study_6354_RNA	6354	RNA	membrane glycoprotein E3 CR1-beta	1	831	169	811	97.5933	28.6835	39	60
Study_6939_DNA	6939	DNA	membrane glycoprotein E3 CR1-beta	1	831	481	831	100	85.0927	38.2	60
Study_6939_RNA	6939	RNA	membrane glycoprotein E3 CR1-beta	1	831	2	123	14.8014	0.296029	36.8	60
Study_6985_DNA	6985	DNA	membrane glycoprotein E3 CR1-beta	1	831	242150	831	100	41416.5	38.8	60
Study_6985_RNA	6985	RNA	membrane glycoprotein E3 CR1-beta	1	831	153	815	98.0746	26.5367	38.4	60
Study_7682_DNA	7682	DNA	membrane glycoprotein E3 CR1-beta	1	831	953	828	99.639	168.715	38.6	60
Study_7682_RNA	7682	RNA	membrane glycoprotein E3 CR1-beta	1	831	4	283	34.0554	0.712395	37.6	60
Study_8184_DNA	8184	DNA	membrane glycoprotein E3 CR1-beta	1	831	156301	831	100	27186.8	38.6	60
Study_8184_RNA	8184	RNA	membrane glycoprotein E3 CR1-beta	1	831	170	806	96.9916	29.6486	39	60
Study_1680_DNA	1680	DNA	membrane protein E3 RID-alpha	1	273	14	241	88.2784	7.54212	39.6	60
Study_1680_RNA	1680	RNA	membrane protein E3 RID-alpha	1	273	0	0	0	0	0	0
Study_3359_DNA	3359	DNA	membrane protein E3 RID-alpha	1	273	50800	273	100	26779	38.5	60
Study_3359_RNA	3359	RNA	membrane protein E3 RID-alpha	1	273	19	273	100	10.0183	39.1	60
Study_5638_DNA	5638	DNA	membrane protein E3 RID-alpha	1	273	47944	273	100	24644.6	38.1	60
Study_5638_RNA	5638	RNA	membrane protein E3 RID-alpha	1	273	277	273	100	143.256	37	60
Study_6229_DNA	6229	DNA	membrane protein E3 RID-alpha	1	273	0	0	0	0	0	0
Study_6229_RNA	6229	RNA	membrane protein E3 RID-alpha	1	273	0	0	0	0	0	0
Study_6354_DNA	6354	DNA	membrane protein E3 RID-alpha	1	273	14497	273	100	7579.03	38.7	60
Study_6354_RNA	6354	RNA	membrane protein E3 RID-alpha	1	273	21	271	99.2674	10.9487	39	60
Study_6939_DNA	6939	DNA	membrane protein E3 RID-alpha	1	273	72	273	100	38.4945	37.3	60
Study_6939_RNA	6939	RNA	membrane protein E3 RID-alpha	1	273	0	0	0	0	0	0
Study_6985_DNA	6985	DNA	membrane protein E3 RID-alpha	1	273	62217	273	100	31661.8	38.6	60
Study_6985_RNA	6985	RNA	membrane protein E3 RID-alpha	1	273	14	273	100	7.05861	39.3	60
Study_7682_DNA	7682	DNA	membrane protein E3 RID-alpha	1	273	159	273	100	84.5714	38.2	60
Study_7682_RNA	7682	RNA	membrane protein E3 RID-alpha	1	273	0	0	0	0	0	0
Study_8184_DNA	8184	DNA	membrane protein E3 RID-alpha	1	273	33590	273	100	17600.1	38.6	60
Study_8184_RNA	8184	RNA	membrane protein E3 RID-alpha	1	273	11	273	100	5.337	36.8	60
Study_1680_DNA	1680	DNA	membrane protein E3 RID-beta	1	324	14	323	99.6914	6.2284	36.8	60
Study_1680_RNA	1680	RNA	membrane protein E3 RID-beta	1	324	0	0	0	0	0	0
Study_3359_DNA	3359	DNA	membrane protein E3 RID-beta	1	324	50663	324	100	22529.7	38	60
Study_3359_RNA	3359	RNA	membrane protein E3 RID-beta	1	324	24	319	98.4568	10.5216	38.1	60
Study_5638_DNA	5638	DNA	membrane protein E3 RID-beta	1	324	45635	324	100	19678.5	37.4	60
Study_5638_RNA	5638	RNA	membrane protein E3 RID-beta	1	324	492	324	100	216.123	36.1	60
Study_6229_DNA	6229	DNA	membrane protein E3 RID-beta	1	324	0	0	0	0	0	0
Study_6229_RNA	6229	RNA	membrane protein E3 RID-beta	1	324	0	0	0	0	0	0
Study_6354_DNA	6354	DNA	membrane protein E3 RID-beta	1	324	15544	324	100	6872.27	38.3	60
Study_6354_RNA	6354	RNA	membrane protein E3 RID-beta	1	324	31	309	95.3704	13.6759	38	60
Study_6939_DNA	6939	DNA	membrane protein E3 RID-beta	1	324	120	323	99.6914	53.9599	37	60
Study_6939_RNA	6939	RNA	membrane protein E3 RID-beta	1	324	0	0	0	0	0	0
Study_6985_DNA	6985	DNA	membrane protein E3 RID-beta	1	324	89556	324	100	38277.3	38.1	60
Study_6985_RNA	6985	RNA	membrane protein E3 RID-beta	1	324	17	318	98.1481	7.3858	37.6	60
Study_7682_DNA	7682	DNA	membrane protein E3 RID-beta	1	324	170	324	100	76.8704	37.4	60
Study_7682_RNA	7682	RNA	membrane protein E3 RID-beta	1	324	0	0	0	0	0	0
Study_8184_DNA	8184	DNA	membrane protein E3 RID-beta	1	324	41661	324	100	18438.5	38.1	60
Study_8184_RNA	8184	RNA	membrane protein E3 RID-beta	1	324	33	322	99.3827	14.8241	38.6	60
Study_1680_DNA	1680	DNA	control protein E3 14.7K	1	369	7	177	47.9675	2.69648	39.5	60
Study_1680_RNA	1680	RNA	control protein E3 14.7K	1	369	0	0	0	0	0	0
Study_3359_DNA	3359	DNA	control protein E3 14.7K	1	369	22568	369	100	8861.89	38.7	60
Study_3359_RNA	3359	RNA	control protein E3 14.7K	1	369	31	234	63.4146	11.6883	39.6	60
Study_5638_DNA	5638	DNA	control protein E3 14.7K	1	369	63515	369	100	24379.2	38.5	60
Study_5638_RNA	5638	RNA	control protein E3 14.7K	1	369	477	369	100	185.06	37.5	60
Study_6229_DNA	6229	DNA	control protein E3 14.7K	1	369	0	0	0	0	0	0
Study_6229_RNA	6229	RNA	control protein E3 14.7K	1	369	0	0	0	0	0	0
Study_6354_DNA	6354	DNA	control protein E3 14.7K	1	369	6211	369	100	2420.96	39.1	60
Study_6354_RNA	6354	RNA	control protein E3 14.7K	1	369	34	234	63.4146	12.1626	39.6	60
Study_6939_DNA	6939	DNA	control protein E3 14.7K	1	369	37	369	100	14.7534	38.4	60
Study_6939_RNA	6939	RNA	control protein E3 14.7K	1	369	1	150	40.6504	0.406504	40.5	60
Study_6985_DNA	6985	DNA	control protein E3 14.7K	1	369	87185	369	100	33400.9	38.8	60
Study_6985_RNA	6985	RNA	control protein E3 14.7K	1	369	34	369	100	12.5854	40.1	60
Study_7682_DNA	7682	DNA	control protein E3 14.7K	1	369	79	237	64.2276	31.4255	39.1	60
Study_7682_RNA	7682	RNA	control protein E3 14.7K	1	369	0	0	0	0	0	0
Study_8184_DNA	8184	DNA	control protein E3 14.7K	1	369	15887	369	100	6205.24	38.7	60
Study_8184_RNA	8184	RNA	control protein E3 14.7K	1	369	42	226	61.2466	16.5393	38.5	60
Study_1680_DNA	1680	DNA	protein U	1	158	0	0	0	0	0	0
Study_1680_RNA	1680	RNA	protein U	1	158	0	0	0	0	0	0
Study_3359_DNA	3359	DNA	protein U	1	158	10348	158	100	9174.03	38.6	60
Study_3359_RNA	3359	RNA	protein U	1	158	1	133	84.1772	0.841772	39.5	60
Study_5638_DNA	5638	DNA	protein U	1	158	11605	158	100	9765.84	38.3	60
Study_5638_RNA	5638	RNA	protein U	1	158	99	158	100	87.0886	38.6	60
Study_6229_DNA	6229	DNA	protein U	1	158	0	0	0	0	0	0
Study_6229_RNA	6229	RNA	protein U	1	158	0	0	0	0	0	0
Study_6354_DNA	6354	DNA	protein U	1	158	2995	158	100	2640.54	38.9	60
Study_6354_RNA	6354	RNA	protein U	1	158	0	0	0	0	0	0
Study_6939_DNA	6939	DNA	protein U	1	158	16	158	100	14.3987	37.1	60
Study_6939_RNA	6939	RNA	protein U	1	158	0	0	0	0	0	0
Study_6985_DNA	6985	DNA	protein U	1	158	17677	158	100	14798.5	38.7	60
Study_6985_RNA	6985	RNA	protein U	1	158	5	158	100	4.60759	39.2	60
Study_7682_DNA	7682	DNA	protein U	1	158	30	158	100	27.2278	39	60
Study_7682_RNA	7682	RNA	protein U	1	158	0	0	0	0	0	0
Study_8184_DNA	8184	DNA	protein U	1	158	7656	158	100	6742.78	38.7	60
Study_8184_RNA	8184	RNA	protein U	1	158	1	149	94.3038	0.943038	35.9	60
Study_1680_DNA	1680	DNA	fiber	1	1164	12	436	37.457	1.5378	38.3	60
Study_1680_RNA	1680	RNA	fiber	1	1164	0	0	0	0	0	0
Study_3359_DNA	3359	DNA	fiber	1	1164	90251	1143	98.1959	11282.9	38.5	60
Study_3359_RNA	3359	RNA	fiber	1	1164	12	574	49.3127	1.53093	39.3	60
Study_5638_DNA	5638	DNA	fiber	1	1164	227781	1164	100	28036.1	38.5	60
Study_5638_RNA	5638	RNA	fiber	1	1164	1656	1164	100	207.617	37.3	60
Study_6229_DNA	6229	DNA	fiber	1	1164	0	0	0	0	0	0
Study_6229_RNA	6229	RNA	fiber	1	1164	0	0	0	0	0	0
Study_6354_DNA	6354	DNA	fiber	1	1164	24982	1143	98.1959	3113.02	38.7	60
Study_6354_RNA	6354	RNA	fiber	1	1164	34	788	67.6976	4.07904	39.5	60
Study_6939_DNA	6939	DNA	fiber	1	1164	162	869	74.6564	20.3849	38	60
Study_6939_RNA	6939	RNA	fiber	1	1164	0	0	0	0	0	0
Study_6985_DNA	6985	DNA	fiber	1	1164	365686	1164	100	44683.3	38.9	60
Study_6985_RNA	6985	RNA	fiber	1	1164	182	1141	98.0241	22.1735	39	60
Study_7682_DNA	7682	DNA	fiber	1	1164	243	898	77.1478	30.6435	38.6	60
Study_7682_RNA	7682	RNA	fiber	1	1164	0	0	0	0	0	0
Study_8184_DNA	8184	DNA	fiber	1	1164	60595	1155	99.2268	7537.57	38.5	60
Study_8184_RNA	8184	RNA	fiber	1	1164	20	499	42.8694	2.50601	38.2	60
Study_1680_DNA	1680	DNA	fiber-2	1	1644	22	875	53.2238	1.96411	38.3	60
Study_1680_RNA	1680	RNA	fiber-2	1	1644	0	0	0	0	0	0
Study_3359_DNA	3359	DNA	fiber-2	1	1644	138375	1644	100	12196.2	38.6	60
Study_3359_RNA	3359	RNA	fiber-2	1	1644	32	1096	66.6667	2.81083	39.5	60
Study_5638_DNA	5638	DNA	fiber-2	1	1644	277232	1644	100	24077.4	38.4	60
Study_5638_RNA	5638	RNA	fiber-2	1	1644	2365	1644	100	209.788	36.9	60
Study_6229_DNA	6229	DNA	fiber-2	1	1644	0	0	0	0	0	0
Study_6229_RNA	6229	RNA	fiber-2	1	1644	0	0	0	0	0	0
Study_6354_DNA	6354	DNA	fiber-2	1	1644	42009	1635	99.4526	3687.26	38.8	60
Study_6354_RNA	6354	RNA	fiber-2	1	1644	26	1035	62.9562	2.24939	36.8	60
Study_6939_DNA	6939	DNA	fiber-2	1	1644	252	1431	87.0438	22.2518	37.9	60
Study_6939_RNA	6939	RNA	fiber-2	1	1644	0	0	0	0	0	0
Study_6985_DNA	6985	DNA	fiber-2	1	1644	516069	1644	100	44609.1	38.8	60
Study_6985_RNA	6985	RNA	fiber-2	1	1644	303	1644	100	26.3224	39	60
Study_7682_DNA	7682	DNA	fiber-2	1	1644	414	1485	90.3285	36.9927	38.7	60
Study_7682_RNA	7682	RNA	fiber-2	1	1644	0	0	0	0	0	0
Study_8184_DNA	8184	DNA	fiber-2	1	1644	111872	1598	97.2019	9816.37	38.6	60
Study_8184_RNA	8184	RNA	fiber-2	1	1644	22	919	55.9002	1.94404	37.3	60
Study_1680_DNA	1680	DNA	control protein E4orf6/7	1	369	1	149	40.3794	0.403794	40.5	60
Study_1680_RNA	1680	RNA	control protein E4orf6/7	1	369	0	0	0	0	0	0
Study_3359_DNA	3359	DNA	control protein E4orf6/7	1	369	3297	369	100	1241.03	37.8	59
Study_3359_RNA	3359	RNA	control protein E4orf6/7	1	369	0	0	0	0	0	0
Study_5638_DNA	5638	DNA	control protein E4orf6/7	1	369	20554	369	100	7686.15	37.5	56.7
Study_5638_RNA	5638	RNA	control protein E4orf6/7	1	369	74	360	97.561	27.9539	35.2	55.9
Study_6229_DNA	6229	DNA	control protein E4orf6/7	1	369	0	0	0	0	0	0
Study_6229_RNA	6229	RNA	control protein E4orf6/7	1	369	0	0	0	0	0	0
Study_6354_DNA	6354	DNA	control protein E4orf6/7	1	369	1129	368	99.729	425.767	38.2	59.8
Study_6354_RNA	6354	RNA	control protein E4orf6/7	1	369	1	148	40.1084	0.401084	40.4	60
Study_6939_DNA	6939	DNA	control protein E4orf6/7	1	369	7	301	81.5718	2.76152	37.3	60
Study_6939_RNA	6939	RNA	control protein E4orf6/7	1	369	0	0	0	0	0	0
Study_6985_DNA	6985	DNA	control protein E4orf6/7	1	369	43047	369	100	15852.4	38.3	56.1
Study_6985_RNA	6985	RNA	control protein E4orf6/7	1	369	18	318	86.1789	6.49051	39.5	56.7
Study_7682_DNA	7682	DNA	control protein E4orf6/7	1	369	9	161	43.6314	3.59892	37.7	60
Study_7682_RNA	7682	RNA	control protein E4orf6/7	1	369	0	0	0	0	0	0
Study_8184_DNA	8184	DNA	control protein E4orf6/7	1	369	3118	369	100	1174.5	38	59
Study_8184_RNA	8184	RNA	control protein E4orf6/7	1	369	1	146	39.5664	0.395664	40.3	60
Study_1680_DNA	1680	DNA	control protein E4 34K	1	870	8	537	61.7241	1.36782	36	60
Study_1680_RNA	1680	RNA	control protein E4 34K	1	870	0	0	0	0	0	0
Study_3359_DNA	3359	DNA	control protein E4 34K	1	870	32107	870	100	5323.07	38.3	59.9
Study_3359_RNA	3359	RNA	control protein E4 34K	1	870	3	381	43.7931	0.508046	40.4	60
Study_5638_DNA	5638	DNA	control protein E4 34K	1	870	132275	870	100	21712.9	38.4	59.5
Study_5638_RNA	5638	RNA	control protein E4 34K	1	870	899	870	100	151.028	36.4	59.8
Study_6229_DNA	6229	DNA	control protein E4 34K	1	870	0	0	0	0	0	0
Study_6229_RNA	6229	RNA	control protein E4 34K	1	870	0	0	0	0	0	0
Study_6354_DNA	6354	DNA	control protein E4 34K	1	870	9376	863	99.1954	1539.91	38.5	59.9
Study_6354_RNA	6354	RNA	control protein E4 34K	1	870	1	145	16.6667	0.166667	40.7	60
Study_6939_DNA	6939	DNA	control protein E4 34K	1	870	55	668	76.7816	8.94023	36.7	60
Study_6939_RNA	6939	RNA	control protein E4 34K	1	870	0	0	0	0	0	0
Study_6985_DNA	6985	DNA	control protein E4 34K	1	870	274134	870	100	44725.5	38.8	59.4
Study_6985_RNA	6985	RNA	control protein E4 34K	1	870	165	855	98.2759	27.169	38	59.6
Study_7682_DNA	7682	DNA	control protein E4 34K	1	870	95	749	86.092	15.946	38.3	60
Study_7682_RNA	7682	RNA	control protein E4 34K	1	870	0	0	0	0	0	0
Study_8184_DNA	8184	DNA	control protein E4 34K	1	870	25607	870	100	4219.64	38.3	59.9
Study_8184_RNA	8184	RNA	control protein E4 34K	1	870	0	0	0	0	0	0
Study_1680_DNA	1680	DNA	control protein E4orf4	1	366	4	248	67.7596	1.60383	37.9	60
Study_1680_RNA	1680	RNA	control protein E4orf4	1	366	0	0	0	0	0	0
Study_3359_DNA	3359	DNA	control protein E4orf4	1	366	23527	366	100	9257.48	38.3	60
Study_3359_RNA	3359	RNA	control protein E4orf4	1	366	1	148	40.4372	0.404372	32.8	60
Study_5638_DNA	5638	DNA	control protein E4orf4	1	366	46916	366	100	18250.7	38.6	60
Study_5638_RNA	5638	RNA	control protein E4orf4	1	366	369	366	100	145.798	36.7	60
Study_6229_DNA	6229	DNA	control protein E4orf4	1	366	0	0	0	0	0	0
Study_6229_RNA	6229	RNA	control protein E4orf4	1	366	0	0	0	0	0	0
Study_6354_DNA	6354	DNA	control protein E4orf4	1	366	7416	366	100	2912.26	38.7	60
Study_6354_RNA	6354	RNA	control protein E4orf4	1	366	2	293	80.0546	0.800546	32.7	60
Study_6939_DNA	6939	DNA	control protein E4orf4	1	366	42	290	79.235	16.8361	36.5	60
Study_6939_RNA	6939	RNA	control protein E4orf4	1	366	0	0	0	0	0	0
Study_6985_DNA	6985	DNA	control protein E4orf4	1	366	92068	366	100	35520.6	38.9	60
Study_6985_RNA	6985	RNA	control protein E4orf4	1	366	57	307	83.8798	22.1366	38.2	60
Study_7682_DNA	7682	DNA	control protein E4orf4	1	366	73	365	99.7268	28.7814	38	60
Study_7682_RNA	7682	RNA	control protein E4orf4	1	366	0	0	0	0	0	0
Study_8184_DNA	8184	DNA	control protein E4orf4	1	366	19480	366	100	7645.11	38.5	60
Study_8184_RNA	8184	RNA	control protein E4orf4	1	366	3	201	54.918	1.21038	39.2	60
Study_1680_DNA	1680	DNA	control protein E4orf3	1	351	5	270	76.9231	1.84615	39.6	60
Study_1680_RNA	1680	RNA	control protein E4orf3	1	351	0	0	0	0	0	0
Study_3359_DNA	3359	DNA	control protein E4orf3	1	351	32905	351	100	13558.7	38.8	60
Study_3359_RNA	3359	RNA	control protein E4orf3	1	351	0	0	0	0	0	0
Study_5638_DNA	5638	DNA	control protein E4orf3	1	351	28261	351	100	11325.9	38.4	60
Study_5638_RNA	5638	RNA	control protein E4orf3	1	351	282	351	100	115.396	36.9	60
Study_6229_DNA	6229	DNA	control protein E4orf3	1	351	0	0	0	0	0	0
Study_6229_RNA	6229	RNA	control protein E4orf3	1	351	0	0	0	0	0	0
Study_6354_DNA	6354	DNA	control protein E4orf3	1	351	10560	350	99.7151	4322.52	39.1	60
Study_6354_RNA	6354	RNA	control protein E4orf3	1	351	2	254	72.3647	0.840456	40.1	60
Study_6939_DNA	6939	DNA	control protein E4orf3	1	351	64	311	88.604	26.849	38.7	60
Study_6939_RNA	6939	RNA	control protein E4orf3	1	351	0	0	0	0	0	0
Study_6985_DNA	6985	DNA	control protein E4orf3	1	351	83046	351	100	33196	38.9	60
Study_6985_RNA	6985	RNA	control protein E4orf3	1	351	96	343	97.7208	37.3704	39.2	60
Study_7682_DNA	7682	DNA	control protein E4orf3	1	351	120	312	88.8889	49.8946	38.8	60
Study_7682_RNA	7682	RNA	control protein E4orf3	1	351	0	0	0	0	0	0
Study_8184_DNA	8184	DNA	control protein E4orf3	1	351	32562	351	100	13352.5	38.9	60
Study_8184_RNA	8184	RNA	control protein E4orf3	1	351	8	221	62.963	3.2735	39.1	60
Study_1680_DNA	1680	DNA	control protein E4orf2	1	393	6	231	58.7786	2.25445	38.2	60
Study_1680_RNA	1680	RNA	control protein E4orf2	1	393	0	0	0	0	0	0
Study_3359_DNA	3359	DNA	control protein E4orf2	1	393	18946	393	100	6938.08	38.2	60
Study_3359_RNA	3359	RNA	control protein E4orf2	1	393	1	149	37.9135	0.379135	40.7	60
Study_5638_DNA	5638	DNA	control protein E4orf2	1	393	31735	393	100	11417.7	38.4	60
Study_5638_RNA	5638	RNA	control protein E4orf2	1	393	251	393	100	92.2061	36.7	60
Study_6229_DNA	6229	DNA	control protein E4orf2	1	393	0	0	0	0	0	0
Study_6229_RNA	6229	RNA	control protein E4orf2	1	393	0	0	0	0	0	0
Study_6354_DNA	6354	DNA	control protein E4orf2	1	393	5919	393	100	2150.63	38.5	60
Study_6354_RNA	6354	RNA	control protein E4orf2	1	393	1	145	36.8957	0.368957	40.5	60
Study_6939_DNA	6939	DNA	control protein E4orf2	1	393	56	388	98.7277	20.0865	37.7	60
Study_6939_RNA	6939	RNA	control protein E4orf2	1	393	0	0	0	0	0	0
Study_6985_DNA	6985	DNA	control protein E4orf2	1	393	71146	393	100	25360.7	38.6	60
Study_6985_RNA	6985	RNA	control protein E4orf2	1	393	99	385	97.9644	36.9186	38.6	60
Study_7682_DNA	7682	DNA	control protein E4orf2	1	393	74	393	100	27.5115	37.7	60
Study_7682_RNA	7682	RNA	control protein E4orf2	1	393	0	0	0	0	0	0
Study_8184_DNA	8184	DNA	control protein E4orf2	1	393	18843	393	100	6852.86	38.3	60
Study_8184_RNA	8184	RNA	control protein E4orf2	1	393	10	332	84.4784	3.77863	39.4	60
